# Genome-wide association study of nociceptive musculoskeletal pain treatment response in UK Biobank

**DOI:** 10.1101/2022.01.04.22268719

**Authors:** Song Li, Geert Poelmans, Regina L.M. van Boekel, Marieke J.H. Coenen

## Abstract

Drug treatment for nociceptive musculoskeletal pain (NMP) follows a three-step analgesic ladder proposed by the World Health Organization (WHO), starting from non-steroidal anti-inflammatory drugs (NSAIDs), followed by weak or strong opioids until the pain is under control. However, effective pain treatment is challenged by inter-individual differences, and unsatisfied pain treatment response (PTR) rates ranging from 34 to 79% in those suffering from NMP. To investigate the underlying genetic component of PTR, we performed a genome-wide association study (GWAS) in ∼ 23,000 participants with NMP from the UK Biobank. In our primary analysis, we compared NSAID vs. opioid users as a reflection of (non)response to NSAIDs, adjusting for age, sex, BMI, population substructure, and study-specific covariates. One genome-wide significant hit was identified in an intergenic region on chromosome 4, rs549224715 (P = 3.88×10^−8^), and seven signals pass the suggestively significant threshold (P < 1×10^−6^). All identified loci were in non-coding regions, but most variants showed potential regulatory functions. SNPs in LD (r^2^ > 0.6) with the lead SNPs passing the nominal significant threshold (P < 0.05) were mapped to 28 target genes in FUMA. Eight of these 28 genes are involved in processes linked to neuropathic pain and musculoskeletal development. Pathway and network analyses with Ingenuity resulted in the identification of immunity-related processes and a (putative) central role of EGFR. Genetic correlation analysis including 596 traits resulted in the identification of 67 nominally significant (P < 0.05) genetic correlations, and these traits were significantly enriched for chronic pain and socioeconomic status traits (P = 3.35 × 10^−12^). Additionally, we conducted a subtype GWAS for inflammatory NMP and a secondary GWAS for participants with NMP disease history, but no significant hits or overlap with the primary analysis were observed. Overall, we identified one genome-wide significant association in this first GWAS focusing on pain treatment using the analgesic ladder as phenotype. However, we realize that this study lacked power and should be viewed as a first step to elucidate the genetic background of NMP treatment.
