## Supplementary material for "Genome-wide association study of nociceptive musculoskeletal pain treatment response in UK Biobank": Tables

### Sheet: Table1
Table 1. Demographic of NSAID users (control) and opioid users (cases) in the UK biobank
	NSAID user	Opioid user	P value
Gender			P < 0.0001
Male	6092 (47.87%)	4625 (41.71%)
Female	6634 (52.13%)	6464 (58.29%)
Age (years)	58.34 (±7.49)	59.07 (±7.37)	P < 0.0001
BMI (kg × m-2)	28.13 (±4.66)	29.34 (±5.28)	P < 0.0001
Depression history			P < 0.0001
Yes	2308 (18.14%)	2694 (24.29%)
No	10418 (81.86%)	8395 (75.71%)
Alcohol intake frequency			P < 0.0001
High frequency	5900 (46.36%)	4256 (38.38%)
Low frequency	6826 (53.64%)	6833 (61.62%)
Smoking status			P < 0.0001
Never	6640 (52.18%)	5274 (47.56%)
Previous	4940 (38.82%)	4391(39.60%)
Current	1146 (9.01%)	1424 (12.84%)
Type of pain *
Inflammatory	8236 (64.71%)	7491 (67.55%)	P < 0.0001
Mechanical	863 (6.78%)	1093 (9.86%)	P < 0.0001
Not specified	9923 (77.97%)	10209 (92.06%)	P < 0.0001
Total	12726	11089

### Sheet: Table2
Table 2. Lead SNPs passing the suggestive significance level in the primary GWAS for pain treatment response
SNP	CHR:POS	A1	AF1	BETA (SE)	P	Location
rs549224715	4:49088326	C	0.0122754	0.111 (0.020)	3.92E-08	intergenic
rs12694371	2:216597632	A	0.330771	0.026 (0.005)	7.57E-08	ncRNA_intronic
rs13133042	4:53043381	G	0.0109916	0.111 (0.021)	1.65E-07	intergenic
rs73062440	3:194712150	G	0.169439	-0.031 (0.006)	2.12E-07	intergenic
rs143781228	5:79586466	A	0.0233533	-0.077 (0.015)	2.16E-07	intergenic
rs10264795	7:98299788	G	0.454951	0.023 (0.004)	4.04E-07	intergenic
rs73126966	3:63744617	T	0.010752	0.108 (0.022)	6.12E-07	intergenic
rs13218801	6:154712589	G	0.279693	0.025 (0.005)	7.14E-07	intergenic

### Sheet: Table3
Table 3. Candidate genes mapped from FUMA
			Methods used for gene mapping
Lead SNPs	Gene Symbol	chr	posMapSNPs	eqtlMapSNPs	eqtlMapminP	eqtlMapminQ	ciMap	minGwasP
rs12694371	FN1	2	0	0	‒	‒	Yes	7.56874e-08
rs73062440	LSG1	3	0	0	‒	‒	Yes	2.12254e-07
	FAM43A	3	0	0	‒	‒	Yes	2.12254e-07
	XXYLT1	3	0	0	‒	‒	Yes	2.12254e-07
	PPP1R2	3	0	0	‒	‒	Yes	2.12254e-07
rs549224715	TXK	4	0	2	0.000240756	4.55905e-14	No	3.91941e-08
rs13133042	DCUN1D4	4	2	0	‒	‒	No	1.73058e-07
	LRRC66	4	0	0	‒	‒	Yes	1.73058e-07
	SGCB	4	1	0	‒	‒	Yes	1.73058e-07
	SPATA18	4	1	0	‒	‒	Yes	1.73058e-07
	USP46	4	0	0	‒	‒	Yes	5.7007e-07
	FIP1L1	4	0	0	‒	‒	Yes	5.7007e-07
rs143781228	HOMER1	5	0	0	‒	‒	Yes	3.33157e-06
	PAPD4	5	0	0	‒	‒	Yes	2.16146e-07
	CMYA5	5	0	0	‒	‒	Yes	3.33157e-06
	MTX3	5	0	0	‒	‒	Yes	3.33157e-06
	THBS4	5	0	0	‒	‒	Yes	3.33157e-06
	SERINC5	5	5	1	0.000125973	6.95408e-29	No	1.09832e-06
	ZFYVE16	5	0	0	‒	‒	Yes	3.33157e-06
	FAM151B	5	0	10	4.3475e-12	0	No	2.16146e-07
	ANKRD34B	5	0	10	1.8306e-57	0	No	2.16146e-07
	DHFR	5	0	10	2.1622e-32	0	No	2.16146e-07
	ZCCHC9	5	0	0	‒	‒	Yes	3.33157e-06
rs13218801	IPCEF1	6	0	1	1.0116e-07	1.867e-15	Yes	7.14117e-07
	CNKSR3	6	7	0	‒	‒	No	7.14117e-07
rs10264795	NPTX2	7	0	31	4.20658e-07	1.46924e-13	No	4.03644e-07
	TMEM130	7	0	1	‒	0.049	No	4.19845e-06
	ZNF655	7	0	1	7.9549e-05	0.0411463	No	0.000380011
